# Baseline expression levels of drug metabolizing enzymes in non-small cell lung cancer biopsies show promising biomarker and target potential for long-term response to pembrolizumab

**DOI:** 10.1101/2025.11.10.25339842

**Authors:** Kirsten De Ridder, Chiara Maria Vinchesi, Philippe Giron, Nazari Sohrab, Kristof Cuppens, Korkmaz Elif, Ezgi Ulas, Idris Bahce, Lore Decoster, Cleo Goyvaerts

## Abstract

Long-term responders (LTRs) to immune checkpoint inhibitor (ICI) therapy in advanced non-small cell lung cancer (NSCLC) are rare. As no robust biomarkers for LTRs have been defined so far, oncologists are unable to define the optimal treatment duration for this cohort. Hence, standard practice of ICI administration for at least 2 years, regardless of response, does not rely on a solid biological rationale. In this multi-center retrospective study, we analyzed baseline clinical, genetic, and transcriptomic profiles of 14 non-responders (NRs) and 21 LTRs, defined by disease progression shortly after treatment initiation and no evident progression for at least one year after ICI cessation, resp. Comparative analysis of clinical and serological parameters identified an adenocarcinoma histology, low neutrophil-to-lymphocyte ratio (NLR) and low platelet-to-lymphocyte ratio (PLR) to be significantly associated with LTRs. Genetic profiling demonstrated that LTRs were twice as frequently associated with mutations in *KRAS* (56.3% in LTRs, 25% in NRs) while the opposite held true for mutations in *STK11* (25% in NRs, 12.5% in LTRs). Transcriptomic analysis of tumor biopsies from 5 LTRs and 5 NRs treated with pembrolizumab monotherapy at the Universitair Ziekenhuis Brussel (UZB, Belgium) revealed that LTRs show a significantly raised adaptive immune profile, predominantly characterized by T cell- and B cell-related immunity. In addition, we found LTRs to have a significantly lower expression of a drug metabolizing enzyme (DME) gene signature, mainly defined by isotypes of the uridine diphosphate glucuronosyltransferase 1A (*UGT1A*) gene family. The latter was validated in additional biopsies from UZB, Jessa Ziekenhuis (Hasselt, Belgium), and Amsterdam Universitair Medisch Centrum (The Netherlands), as well as in a publicly available dataset. Functional validation using an *in vitro* human tumor cell specific T cell killing assay demonstrated that diclofenac and atazanavir, inhibitors of the DME’s UGT1A enzyme family, enhance ICI efficacy. These findings suggest that baseline expression of the DME signature may inform personalized ICI treatment strategies and support further investigation into the co-administration of ICIs with clinically approved DME inhibitors to improve long-term response rates in advanced NSCLC.

**Graphical Abstract:** 
