## Supplementary Table 2 for "Baseline expression levels of drug metabolizing enzymes in non-small cell lung cancer biopsies show promising biomarker and target potential for long-term response to pembrolizumab"

### Sheet: gene sets
Gene Signature Name	Description	#	Genes	Ref
Angiogenesis	This signature is constructed from genes that are highly coexpressed in the angiogenesis pathway.	16	VEGFA,CD34,ANGPTL4,KDR,TEK,NDUFA4L2,ANGPT2,ESM1,CXCR7,SEMA5B,FLT1,TIE1,CDH6,DLL4,FLT4,ENPEP	(Cristescu et al., 2022b)
Auslander - Impres	IMPRES score based on logical comparison of quantile-normalized expression of pre-defined checkpoint gene pairs.	15	CD86, CD40, PD-1, OX40L, CD28, PDL-1, CD80, VISTA, TIM-3, HVEM, CTLA4, CD276, CD27, CD200, CD137L	(Auslander et al., 2018)
Chemokine	Chemokine gene set that predicts the presence of lymph node-like structures in melanoma biopsies	12	CCL2,CCL3,CCL4,CCL5,CCL8,CCL18,CCL19,CCL21,CXCL9,CXCL10,CXCL11,CXCL13	(Coppola et al., 2011; Messina et al., 2012)
Cytotoxic Immune Signature	A signature is based on scoring the immune infiltration based on the gene expression profile.	7	CD247, CD2, CD3E, GZMH, NKG7, PRF1, GZMK	(Davoli et al., 2017)
EffectorTcell	Effector T cell gene set	6	GZMA,GZMB,PRF1,IFNG,EOMES, CD8A	(Bolen et al., 2017)
Glycolysis	This signature is related to the expression of glucose transporters and genes related to glucose metabolism.	30	ENO1,GSTP1,LDHA,TPI1,ERO1L,PGK1,PFKP,SLC2A1,CEP55,TEAD4,ADM,BAK1,PLAUR,TUBA1C,CDC20,IL8,MTHFD1L,S100A9,PDK1,CDCP1,SLC16A3,EPHA2,PLK1,CA9,CDCA2,FOSL1,ARNTL2,ORC1,GAPDH,B3GNT4	(Cristescu et al., 2022b)
gMDSC	The granulocytic myeloid-derived suppressor cell signature contains markers for neutrophils and chemokines, which are ligands for the neutrophils.	43	SERPINB1,SOD2,S100A8,CTSC,CCL18,CXCL2,PLAUR,NCF2,FPR1,IL8,S100A9,TNFAIP3,CXCL1,BCL2A1,EMR2,LILRB3,SLC11A1,IL6,TREM1,CCL20,LYN,CXCL3,IL1B,IL1R2,AQP9,IL2RA,GPR97,OSM,CXCR1,FPR2,C19orf59,CXCR2,CXCL6,CXCL5,EMR3,MEFV,S100A12,CD300E,FCGR3B,PPBP,LILRA5,LILRA3,CASP5	(Cristescu et al., 2022b)
Melanoma IT response	A signature based on differentially expressed genes between pretreatment samples of melanoma patients with recurrence and no recurrence after anti-PD-1 therapy	68	CLEC5A, TNFSF8, LILRB2, FCGR2A, CLECL7A, CD86, CD14, LAIR1, ITGAM, FCGR3A, LILRB4, CD33, CCR1, SIGLEC9, MARCO, CD163, EMILIN2, CCL8, CCL2, HOPX, EFEMP1, FN1, SERPING1, SULF1, KLRC2, GZMB, IL2RA, TNFSF10, SERPINA1, PSTPIP2, GZMH, SLAMF8, HCLS1, PDCD1LG2, TNFAIP8L2, GZMA, CCL5, NKG7, CCR5, CLEC12A, CST7, CXCL10, GBP1, LILRB1, HCST, PRF1, LAG3, IFNG, TNFSF14, CXCL13, SIGLEC10, IL32, CXCL9, VCAM1, CA…	(Huang et al., 2019b)
Hypoxia	This signature was developed based on the transcriptional response of various cell types to hypoxia.	20	ENO1,LDHA,TPI1,DDIT4,ERO1L,P4HA1,P4HA2,PGK1,PFKP,SLC2A1,ADM,UPP1,ANGPTL4,NDRG1,PDK1,SLC16A3,EGLN3,CA9,FOSL1,TGFA	(Cristescu et al., 2022b)
IFNg largeset	18 gene immune gene set with IFNg and T cell related genes.	18	CD3D,IL2RG,NKG7,CIITA,HLA-E,CD3E,CXCR6,CCL5,LAG3,TAGAP,GZMK,CD2, IDO1,CXCL10,HLA-DRA,STAT1,CXCL13,GZMB	(Ayers et al., 2017)
IFNg set	Derived from the 18 gene signature	6	IDO1,CXCL10,CXCL9,HLA-DRA,IFNG,STAT1	(Ayers et al., 2017; Fehrenbacher et al., 2016)
IFNg Effector Tcell	IFNg and effector T cell gene set established using data from an NSCLC cohort treated with atezolizumab	8	CD8A, GZMA, GZMB, IFNG, EOMES, CXCL9, CXCL10, TBX21	(Fehrenbacher et al., 2016)
Ipi neoadjuvant	A gene signature that reflects a proinflammatory tumor microenvironment and clinical benefit from neoadjuvant ipilimumab.	32	CCL2, CCL3, CCL4, CCL5, CD8A, CXCL10, CXCL11, CXCL9, IDO, PRF1, GZMB, HLA-DMA, HLA-DOA, CD79B, IGH, IGKC, IGLC1, HLA-DQA1, IGHM, CD79A, IGHD, CD3G, CD3D, HLA-DPA1, LAT, VAV1, INPP5D, IL2RB, IGHG1, CIITA, IL21R, STAT1	(Tarhini et al., 2017)
MHCI	6 MHC-I gene set established based on knowledge, validated in melanoma tumor samples	6	HLA-A, HLA-B, HLA-C, B2M, TAP1, TAP2	(D. Liu et al., 2021)
MHCII	13 MHC-II gene set established based on knowledge, validated in melanoma tumor samples	13	HLA-DMA, HLA-DMB, HLA-DOA, HLA-DOB, HLA-DPA1, HLA-DPB1, HLA-DQA1, HLA-DQA2, HLA-DQB1, HLA-DQB2, HLA-DRA, HLA-DRB1, HLA-DRB5	(D. Liu et al., 2021)
mMDSC	The monocytic myeloid-derived suppressor cell signature contains markers of the monocytic morphology.	209	CD74,CTSB,FCER1G,HLA-DRA,IFI30,HLA-DMB,C1QC,CD53,APOC1,CD14,FCGR2A,HLA-DMA,LAPTM5,SRGN,TYROBP,ALOX5AP,C1QB,HCLS1,ITGAX,ITGB2,RNASE6,LST1,GMFG,LILRB4,C3AR1,C5AR1,FCGR1A,ICAM1,LY96,MS4A6A,CD52,LILRB2,SASH3,C1orf162,CTSS,C1QA,IL10RA,MPEG1,CCL4,GIMAP4,FCGR3A,LSP1,SIGLEC1,SLC15A3,VSIG4,ARHGAP9,CD4,CORO1A,GPSM3,LY86,MS4A7,PILRA,PLEKHO2,SLCO2B1,ARRB2,IL18BP,CD48,CD68,EVI2A,FGD2,LAIR1,SLC7A7,AOAH,CD163,C…	(Cristescu et al., 2022b)
MYC	The MYC signature is an oncogenic signature focused on MYC pathway activation.	32	CCT3,CCT7,PA2G4,RRS1,TOMM40,DKC1,NOP56,MRTO4,WDR74,BOP1,NOP16,NOP2,NPM3,PAICS,TBRG4,MRPL12,EXOSC4,XPO5,BYSL,C19orf48,FARSA,CCDC86,BCL2L12,C10orf2,IPO4,PUS1,RPP40,TOP1MT,RRP9,RANBP1,CDC25A,WDR4	(Cristescu et al., 2022b)
Proliferation	A gene set marker that emphasizes genes related to the cell cycle and proliferation rates in cell lines.	227	H2AFZ,HMGB2,HMGA1,MCM7,PCNA,UBE2C,NCAPD2,RFC4,SNRPD-1,NUSAP1,CKS2,PTTG1,KNTC1,KPNA2,ACTL6A,DKC1,KIAA0101,UBE2T,FEN1,SMC4,CEP55,DNMT1,MCM2,CENPW,FOXM1,LMNB1,CKS1B,NUP37,RACGAP1,RAN,RNASEH2A,CDK2,SPAG5,STMN1,TIMELESS,CCNE1,MAD2L1,STIL,UHRF1,TPX2,CDCA5,KIF11,NUDT1,FANCI,ANLN,CENPA,PRC1,TACC3,TOPBP1,MCM6,SKA1,ZWINT,GINS3,E2F2,NDC80,TRIP13,AURKB,CDC20,ECT2,CDC7,KIFC1,POLR2D,BCL2L12,CCNB2,CDCA3,HMMR,CD…	(Cristescu et al., 2022b)
Ras	The Ras signature focuses on predicting the response against PI3K and RAS inhibitors.	11	LGALS3,DUSP6,S100A6,PHLDA1,SPRY4,SPRY2,EPHA2,CD97,ETV4,FOSL1,SLCO4A1	(Cristescu et al., 2022b)
Roh ImmuneScore	A gene signature that combines cytolytic markers, HLA molecules, IFNg pathway genes, chemokines, and adhesions molecules. Used as an immune score to test variables of interest.	41	GZMA, GZMB, PRF1, GNLY, HLA-A, HLA-B, HLA-C, HLA-E, HLA-F, HLA-G, HLA-H, HLA-DMA, HLA-DMB, HLA-DOA, HLA-DOB, HLA-DPA1, HLA-DPB1, HLA-DQA1, HLA-DQA2, HLA-DQB1, HLA-DRA,HLA-DRB1, IFNG, IFNGR1, IFNGR2, IRF1, STAT1,PSMB9,CCR5, CCL3, CCL4, CCL5, CXCL9, CXCL10,CXCL11,ICAM1, ICAM2, ICAM3, ICAM4, ICAM5, VCAM1	(Roh et al., 2017)
Immune Cytolytic Activity	A simple gene signature based on the expression of two key cytolytic effectors.	2	GZMA, PRF1	(Rooney et al., 2015)
Stroma	This signature is based on the infiltration of stromal cells into the tumor.	51	AEBP1,COL1A2,CRISPLD2,SPARC,COL3A1,COL5A1,VCAN,COL15A1,MMP2,PDGFRB,PCOLCE,OLFML2B,COL6A3,THY1,FSTL1,GPR124,EDNRA,MXRA8,THBS2,AXL,COL5A2,NID2,COL8A1,DCN,GGT5,ANGPTL2,CD248,LAMA4,GLT8D2,FBN1,ELTD1,CCDC80,CD93,RUNX1T1,LRRC32,MSRB3,HEG1,COL6A2,HSPA12B,OLFML1,TSHZ3,ANTXR1,FILIP1L,KIAA1462,ITGA11,WISP1,CDH11,ECM2,FAM26E,PODN,ADAMTS2	(Cristescu et al., 2022b)
TIP.Cold	Genes that serve as markers of cold tumors were established using a text-mining approach.	3	CXCL1, CXCL2, CCL20	(H. Wang et al., 2021)
TIP.Hot	Genes that serve as a marker of 'hot' (inflamed) tumors were established using a text mining approach.	12	CXCL9,CXCL10,CXCL11, CXCR3,CD3,CD4,CD8a,CD8b,CD274,PDCD1,CXCR4,CCL5	(H. Wang et al., 2021)
TLS	Tertiary lymphoid structures gene signature, constructed using melanoma patients' expression data.	9	CD79B, CD1D, CCR6, LAT, SKAP1, CETP, EIF1AY, RBP5, PTGDS	(Cabrita et al., 2020)
WNT	A signature developed to predict WNT mutations within human tumor datasets.	13	RNF43,BMP4,TSPAN8,PPP1R1B,SLC44A4,C9orf152,VWA2,AXIN2,SP5,NKD1,CFTR,LGR5,ODAM	(Cristescu et al., 2022b)
IFNg set2	IFNg signaling genes boiled down from an NSCLC data set, selecting for IFNg genes with the highest area under the curve.	4	IFN, CD274, LAG3, CXCL9	(Higgs et al., 2018)
M1	13 gene signature linked to M1 Macs	13	CBLB, CCR7, CD27, CD48, FOXO1, FYB1, HLAB, HLAG, IFIH1, IKZF4, LAMP3, NFKBIA, SAMHD1	(Hwang et al., 2020)
Peripheral T	3 gene signature linked to peripheral T cell response	3	HLADOA, GPR18, STAT1	(Hwang et al., 2020)
IO HOT large set	An algorithm was optimized using genes expressed in quiescent and immunologically active tumors with goal to predict response to immunotherapies.	19	CCL5, CD52, CXCL11, CXCL13, DUSP5, GZMB, IDO1, IL23A, ITM2A, KMO, KYNU, PSMB9, PTGDS, PLAAT4, RTP4, S100A8, SPTLC2, TNFAIP8, TNFSF10	(Nielsen et al., 2021)
IO COLD set	An algorithm was optimized using genes expressed in quiescent and immunologically active tumors with goal to predict response to immunotherapies.	8	APOD, ASPN, COL2A1, FOXC1, HTRA1, KRT16, MIA, SFRP1	(Nielsen et al., 2021)
ESTIMATE Immune	Estimation of Stromal and Immune cells in Malignant Tumor tissues using Expression data	141	LCP2, LSP1, FYB1, PLEK, HCK, IL10RA, LILRB1, NCKAP1L, LAIR1, NCF2, CYBB, PTPRC, IL7R, LAPTM5, CD53, EVI2B, SLA, ITGB2, GIMAP4, MYO1F, HCLS1, MNDA, IL2RG, CD48, AOAH, CCL5, LTB, GMFG, GIMAP6, GZMK, LST1, GPR65, LILRB2, WIPF1, CD37, BIN2, FCER1G, IKZF1, TYROBP, FGL2, FLI1, IRF8, ARHGAP15, SH2B3, TNFRSF1B, DOCK2, CD2, ARHGEF6, CORO1A, LY96, LYZ, ITGAL, TNFAIP3, RNASE6, TGFB1, PSTPIP1, CST7, RGS1, FG…	(Yoshihara et al., 2013)
ESTIMATE stromal	Estimation of Stromal and Immune cells in Malignant Tumor tissues using Expression data	141	DCN, PAPPA ,SFRP4, THBS2, LY86, CXCL14, FOXF1, COL10A1, ACTG2, APBB1IP, SH2D1A, SULF1, MSR1, C3AR1, FAP, PTGIS, ITGBL1, BGN, CXCL12, ECM2, FCGR2A, MS4A4A , WISP1, COL1A2, MS4A6A, EDNRA, VCAM1, GPR124, SCUBE2, AIF1, HEPH, LUM, PTGER3, RUNX1T1, CDH5, PIK3R5, RAMP3, LDB2, COX7A1, EDIL3, DDR2, FCGR2B, LPPR4, COL15A1, AOC3, ITIH3, FMO1, PRKG1, PLXDC1, VSIG4,COL6A3, SGCD, COL3A1, F13A1, OLFML1, IGSF6, …	(Yoshihara et al., 2013)
DME	Gene signature identified and validated in this study.	8	UGT1A7, UGT1A6, UGT1A4, UGT1A1, ALDH3A1, CYP26A1, CYP2S1,
			CYP19A1

### Sheet: references
References
Auslander, N., Zhang, G., Lee, J. S., Frederick, D. T., Miao, B., Moll, T., Tian, T., Wei, Z., Madan, S., Sullivan, R. J., Boland, G., Flaherty, K., Herlyn, M., & Ruppin, E. (2018). Robust prediction of response to immune checkpoint blockade therapy in metastatic melanoma. Nature Medicine 2018 24:10, 24(10), 1545–1549. https://doi.org/10.1038/s41591-018-0157-9
Ayers, M., Lunceford, J., Nebozhyn, M., Murphy, E., Loboda, A., Kaufman, D. R., Albright, A., Cheng, J. D., Kang, S. P., Shankaran, V., Piha-Paul, S. A., Yearley, J., Seiwert, T. Y., Ribas, A., & McClanahan, T. K. (2017). IFN-γ–related mRNA profile predicts clinical response to PD-1 blockade. The Journal of Clinical Investigation, 127(8), 2930–2940. https://doi.org/10.1172/JCI91190
Bolen, C. R., McCord, R., Huet, S., Frampton, G. M., Bourgon, R., Jardin, F., Dartigues, P., Punnoose, E. A., Szafer-Glusman, E., Xerri, L., Sujobert, P., Salles, G., & Venstrom, J. M. (2017). Mutation load and an effector T-cell gene signature may distinguish immunologically distinct and clinically relevant lymphoma subsets. Blood Advances, 1(22), 1884–1890. https://doi.org/10.1182/BLOODADVANCES…
Cabrita, R., Lauss, M., Sanna, A., Donia, M., Skaarup Larsen, M., Mitra, S., Johansson, I., Phung, B., Harbst, K., Vallon-Christersson, J., van Schoiack, A., Lövgren, K., Warren, S., Jirström, K., Olsson, H., Pietras, K., Ingvar, C., Isaksson, K., Schadendorf, D., … Jönsson, G. (2020). Tertiary lymphoid structures improve immunotherapy and survival in melanoma. Nature 2020 577:7791, 577(7791), 56…
Coppola, D., Nebozhyn, M., Khalil, F., Dai, H., Yeatman, T., Loboda, A., & Mulé, J. J. (2011). Unique ectopic lymph node-like structures present in human primary colorectal carcinoma are identified by immune gene array profiling. American Journal of Pathology, 179(1), 37–45. https://doi.org/10.1016/j.ajpath.2011.03.007
Cristescu, R., Nebozhyn, M., Zhang, C., Albright, A., Kobie, J., Huang, L., Zhao, Q., Wang, A., Ma, H., Cao, Z. A., Morrissey, M., Ribas, A., Grivas, P., Cescon, D. W., McClanahan, T. K., Snyder, A., Ayers, M., Lunceford, J., & Loboda, A. (2022). Transcriptomic Determinants of Response to Pembrolizumab Monotherapy across Solid Tumor Types. Clinical Cancer Research, 28(8), 1680–1689. https://doi.o…
Davoli, T., Uno, H., Wooten, E. C., & Elledge, S. J. (2017). Tumor aneuploidy correlates with markers of immune evasion and with reduced response to immunotherapy. Science, 355(6322). https://doi.org/10.1126/SCIENCE.AAF8399/SUPPL_FILE/AAF8399-DAVOLI-SM.PDF
Fehrenbacher, L., Spira, A., Ballinger, M., Kowanetz, M., Vansteenkiste, J., Mazieres, J., Park, K., Smith, D., Artal-Cortes, A., Lewanski, C., Braiteh, F., Waterkamp, D., He, P., Zou, W., Chen, D. S., Yi, J., Sandler, A., & Rittmeyer, A. (2016). Atezolizumab versus docetaxel for patients with previously treated non-small-cell lung cancer (POPLAR): A multicentre, open-label, phase 2 randomised co…
Higgs, B. W., Morehouse, C. A., Streicher, K., Brohawn, P. Z., Pilataxi, F., Gupta, A., & Ranade, K. (2018). Interferon gamma messenger RNA Signature in tumor biopsies predicts outcomes in patients with non–small cell lung carcinoma or urothelial cancer treated with durvalumab. Clinical Cancer Research, 24(16), 3857–3866. https://doi.org/10.1158/1078-0432.CCR-17-3451/73799/AM/INTERFERON-GAMMA-MES…
Huang, A. C., Orlowski, R. J., Xu, X., Mick, R., George, S. M., Yan, P. K., Manne, S., Kraya, A. A., Wubbenhorst, B., Dorfman, L., D’Andrea, K., Wenz, B. M., Liu, S., Chilukuri, L., Kozlov, A., Carberry, M., Giles, L., Kier, M. W., Quagliarello, F., … Mitchell, T. C. (2019). A single dose of neoadjuvant PD-1 blockade predicts clinical outcomes in resectable melanoma. Nature Medicine 2019 25:3, 25…
Hwang, S., Kwon, A. Y., Jeong, J. Y., Kim, S., Kang, H., Park, J., Kim, J. H., Han, O. J., Lim, S. M., & An, H. J. (2020). Immune gene signatures for predicting durable clinical benefit of anti-PD-1 immunotherapy in patients with non-small cell lung cancer. Scientific Reports 2020 10:1, 10(1), 1–10. https://doi.org/10.1038/s41598-019-57218-9
Liu, D., Lin, J. R., Robitschek, E. J., Kasumova, G. G., Heyde, A., Shi, A., Kraya, A., Zhang, G., Moll, T., Frederick, D. T., Chen, Y. A., Wang, S., Schapiro, D., Ho, L. L., Bi, K., Sahu, A., Mei, S., Miao, B., Sharova, T., … Boland, G. M. (2021). Evolution of delayed resistance to immunotherapy in a melanoma responder. Nature Medicine 2021 27:6, 27(6), 985–992. https://doi.org/10.1038/s41591-02…
Messina, J. L., Fenstermacher, D. A., Eschrich, S., Qu, X., Berglund, A. E., Lloyd, M. C., Schell, M. J., Sondak, V. K., Weber, J. S., & Mulé, J. J. (2012). 12-Chemokine Gene Signature Identifies Lymph Node-like Structures in Melanoma: Potential for Patient Selection for Immunotherapy? Scientific Reports 2012 2:1, 2(1), 1–6. https://doi.org/10.1038/srep00765
Nielsen, T. J., Ring, B. Z., Seitz, R. S., Hout, D. R., & Schweitzer, B. L. (2021). A novel immuno-oncology algorithm measuring tumor microenvironment to predict response to immunotherapies. Heliyon, 7(3), e06438. https://doi.org/10.1016/j.heliyon.2021.e06438
Roh, W., Chen, P. L., Reuben, A., Spencer, C. N., Prieto, P. A., Miller, J. P., Gopalakrishnan, V., Wang, F., Cooper, Z. A., Reddy, S. M., Gumbs, C., Little, L., Chang, Q., Chen, W. S., Wani, K., De Macedo, M. P., Chen, E., Austin-Breneman, J. L., Jiang, H., … Futreal, P. A. (2017). Integrated molecular analysis of tumor biopsies on sequential CTLA-4 and PD-1 blockade reveals markers of response …
Rooney, M. S., Shukla, S. A., Wu, C. J., Getz, G., & Hacohen, N. (2015). Molecular and genetic properties of tumors associated with local immune cytolytic activity. Cell, 160(1–2), 48–61. https://doi.org/10.1016/J.CELL.2014.12.033/ATTACHMENT/6429F90E-4497-4300-B031-42EEEF626695/MMC15.PDF
Tarhini, A. A., Lin, Y., Lin, H. M., Vallabhaneni, P., Sander, C., LaFramboise, W., & Hamieh, L. (2017). Expression profiles of immune-related genes are associated with neoadjuvant ipilimumab clinical benefit. Https://Doi.Org/10.1080/2162402X.2016.1231291, 6(2). https://doi.org/10.1080/2162402X.2016.1231291
Wang, H., Li, S., Wang, Q., Jin, Z., Shao, W., Gao, Y., Li, L., Lin, K., Zhu, L., Wang, H., Liao, X., & Wang, D. (2021). Tumor immunological phenotype signature-based high-throughput screening for the discovery of combination immunotherapy compounds. Science Advances, 7(4), 7851–7873. https://doi.org/10.1126/SCIADV.ABD7851/SUPPL_FILE/ABD7851_SM.PDF
Yoshihara, K., Shahmoradgoli, M., Martínez, E., Vegesna, R., Kim, H., Torres-Garcia, W., Treviño, V., Shen, H., Laird, P. W., Levine, D. A., Carter, S. L., Getz, G., Stemke-Hale, K., Mills, G. B., & Verhaak, R. G. W. (2013). Inferring tumour purity and stromal and immune cell admixture from expression data. Nature Communications 2013 4:1, 4(1), 1–11. https://doi.org/10.1038/ncomms3612
