## Supplementary Table 3 for "Baseline expression levels of drug metabolizing enzymes in non-small cell lung cancer biopsies show promising biomarker and target potential for long-term response to pembrolizumab"

### Sheet: Blad1
Solid and Hematological Tumors Gene panel
	CBL	DICER1	FCGBP	JUNB	MPL	PIK3R1	SDHB	TPMT
ABRAXAS1	CCM2	DIS3	FGF3	KCNG1	MRE11	PIM1	SDHC	TRAF3
ACD	CCND1	DKC1	FGFR1	KDM5A	MSC	PLCB4	SDHD	TRAF7
ACVR1	CCND2	DLC1	FGFR2	KDM5C	MSH2	PLCG1	SETBP1	TRRAP
ADA2	CCND3	DMD	FGFR3	KDM6A	MSH6	PLCG2	SETD2	TSC1
AIRE	CCNE1	DNMT3A	FGFR4	KDM6B	MTOR	PMS1	SF3B1	TSC2
AKT1	CD27	DOCK8	FH	KDR	MUTYH	PMS2	SGK1	TSHR
AKT2	CD28	DPH3	FLCN	KEAP1	MYB	POLD1	SLC25A11	U2AF1
AKT3	CD58	DPYD	FLT3	KIF1B	MYC	POLE	SLC29A3	UBR5
ALK	CD79A	DUSP2	FLT4	KIT	MYCN	POLR2A	SLIT2	UGT1A1
ANK2	CD79B	EED	FOXL2	KLF2	MYD88	POT1	SMAD4	USP13
ANKRD26	CDC27	EGFR	FOXO1	KLF4	MYH9	PPM1D	SMARCA4	VAV1
ANTXR1	CDH1	EGLN1	FUBP1	KMT2A	MYOD1	PPP2R2A	SMARCB1	VHL
ANTXR2	CDK4	EGLN2	GAB2	KMT2C	NBEAL2	PPP6C	SMO	WAS
APC	CDK6	EGR1	GATA1	KMT2D	NBN	PRDM1	SOCS1	WT1
AR	CDK12	EIF1AX	GATA2	KRAS	NF1	PRF1	SPEN	WWOX
ARAF	CDKN2A	ENG	GATA3	KRIT1	NF2	PRKAR1A	SPOP	XPO1
ARID1A	CDKN2B	EP300	GFI1B	LATS1	NFKB1	PRKD2	SRC	XRCC2
ARID1B	CDKN2C	EPAS1	GLMN	LATS2	NFKB2	PTCH1	SRSF2	YEATS2
ARID2	CEBPA	EPCAM	GNA11	LEMD3	NFKBIA	PTEN	STAG2	ZRSR2
ARPC1B	CHEK1	EPHA3	GNAQ	LRBA	NFKBIE	PTPN11	STARD9
ASXL1	CHEK2	ERBB2	GNAS	LRP1B	NKX2-1	PTPRD	STARD13
ATM	CIC	ERBB3	H1-2	LRRK2	NOL9	RAB35	STAT1
ATR	CIITA	ERBB4	H1-4	LSAMP	NOTCH1	RAC1	STAT3
ATRX	COL2A1	ERCC2	H1-5	LTB	NOTCH2	RAD50	STAT5B
AURKA	CRBN	ERG	H3-3A	LYST	NOTCH3	RAD51	STAT6
AXIN1	CREBBP	ESR1	H3-3B	LZTR1	NPM1	RAD51B	STK11
B2M	CRKL	ESR2	H3C2	MAP2K1	NRAS	RAD51C	SUFU
BAP1	CSF1R	ETV6	H3C3	MAP2K2	NSD2	RAD51D	SUZ12
BARD1	CSF2RB	EXT1	HRAS	MAP2K4	NTRK1	RAD54L	SYK
BCL2	CSF3R	EXT2	HSPG2	MAP3K8	NTRK2	RAF1	SYNE1
BCL6	CSMD3	EZH2	HYDIN	MAPK1	NTRK3	RASAL1	TBL1XR1
BCL7A	CTLA4	FANCA	ID3	MAPK3	NUTM1	RB1	TCF3
BCOR	CTNNB1	FANCC	IDH1	MAX	PAK1	RET	TEK
BLM	CUL4B	FANCD2	IDH2	MC1R	PALB2	RHOA	TENT5C
BMPR1A	CXCR4	FANCE	IGF1R	MCL1	PAX8	RICTOR	TERC
BRAF	CYLD	FANCF	IGLL5	MDH2	PBRM1	RNF43	TERF2IP
BRCA1	CYSLTR2	FANCG	IKZF1	MDM2	PDCD1	ROBO1	TERT
BRCA2	DAXX	FANCL	IL4R	MDM4	PDCD10	ROBO2	TET2
BRIP1	DCC	FAS	IL7R	MED12	PDGFRA	ROS1	TGFBR2
BTK	DDR1	FASLG	IRF4	MEF2B	PDGFRB	RPS15	TMEM127
CALR	DDR2	FAT1	IRF8	MEN1	PHOX2B	RUNX1	TNFAIP3
CARD11	DDX3X	FAT3	JAK1	MET	PIK3CA	RYR1	TNFRSF13B
CASP8	DDX41	FAU	JAK2	MITF	PIK3CB	SDHA	TNFRSF14
CASP10	DELEC1	FBXW7	JAK3	MLH1	PIK3CD	SDHAF2	TP53
	Version 3 of the Solid and Hematological Tumors Gene panel. Retrieved from the website of UZ Brussels facility Brightcore (www.brightcore.be, 14/06/2024).
